# Using an Agent-Based Model to Assess K-12 School Reopenings Under Different COVID-19 Spread Scenarios – United States, School Year 2020/21

**DOI:** 10.1101/2020.10.09.20208876

**Authors:** Timothy C. Germann, Manhong Z. Smith, Lori Dauelsberg, Geoffrey Fairchild, Terece L. Turton, Morgan E. Gorris, Chrysm Watson Ross, James P. Ahrens, Daniel D. Hemphill, Carrie Manore, Sara Y. Del Valle

**Affiliations:** Physics & Chemistry of Materials Group, Los Alamos National Laboratory; Information Systems & Modeling Group, Los Alamos National Laboratory; Center for Nonlinear Studies, Los Alamos National Laboratory; Applied Computer Science, Los Alamos National Laboratory; Computer Science Department, University of New Mexico; National Security Education Center, Los Alamos National Laboratory; Advanced Research in Cyber Systems, Los Alamos National Laboratory

## Abstract

School-age children play a key role in the spread of airborne viruses like influenza due to the prolonged and close contacts they have in school settings. As a result, school closures and other non-pharmaceutical interventions were recommended as the first line of defense in response to the novel coronavirus pandemic (COVID-19). Assessing school reopening scenarios is a priority for states, administrators, parents, and children in order to balance educational disparities and negative population impacts of COVID-19. To address this challenge, we used an agent-based model that simulates communities across the United States including daycares, primary, and secondary schools to quantify the relative health outcomes of reopening schools. We explored different reopening scenarios including remote learning, in-person school, and several hybrid options that stratify the student population into cohorts (also referred to as split cohort) in order to reduce exposure and disease spread. In addition, we assessed the combined impact of reduced in-person attendance in workplaces (e.g., through differing degrees of reliance on telework and/or temporary workplace closings) and school reopening scenarios to quantify the potential impact of additional transmission pathways contributing to COVID-19 spread. Scenarios where split cohorts of students return to school in non-overlapping formats resulted in significant decreases in the clinical attack rate (i.e., the percentage of symptomatic individuals), potentially by as much as 75%. These split cohort scenarios have impacts which are only modestly lesser than the most impactful 100% distance learning scenario. Split cohort scenarios can also significantly avert the number of cases–approximately 60M and 28M–depending on the scenario, at the national scale over the simulated eight-month period. We found the results of our simulations to be highly dependent on the number of workplaces assumed to be open for in-person business, as well as the initial level of COVID-19 incidence within the simulated community. Our results show that reducing the number of students attending school leads to better health outcomes, and the split cohort option enables part-time in-classroom education while substantially reducing risk. The results of this study can support decisions regarding optimal school reopening strategies that at the population level balance education and the negative health outcomes of COVID-19.

**Disclaimer:** This work was sponsored by the United States Centers for Disease Control and Prevention. Los Alamos National Laboratory, an affirmative action/equal opportunity employer, is operated by Triad National Security, LLC, for the National Nuclear Security Administration of the United States Department of Energy under contract # 19FED1916814CKC. Approved for public release: LA-UR-20-27982.

The findings and conclusions in this report are those of the authors and do not necessarily represent the official position of the Centers for Disease Control and Prevention or Los Alamos National Laboratory.
