## Supplementary material for "Using an Agent-Based Model to Assess K-12 School Reopenings Under Different COVID-19 Spread Scenarios – United States, School Year 2020/21": SF1

### Sheet: CAR
Less Workplaces (CAR)								More Workplaces (CAR)
State	Pre-Pandemic Behavior	Baseline	Offsite	40%_POL_SD_2Days	40%_POL_SD_Week	80%_OL_SD		State	Pre-Pandemic Behavior	Baseline	Offsite	40%_POL_SD_2Days	40%_POL_SD_Week	80%_OL_SD
Alabama	0.362765	0.222381	0.025341	0.032101	0.03507	0.14379		Alabama	0.383992	0.328132	0.200336	0.216585	0.222274	0.29109
Alaska	0.438521	0.292639	0.021326	0.031257	0.031985	0.172545		Alaska	0.43732	0.382583	0.181585	0.219118	0.229056	0.341803
Arizona	0.334344	0.214797	0.01952	0.026712	0.029234	0.143407		Arizona	0.355665	0.305284	0.17505	0.193287	0.1974	0.269833
Arkansas	0.384603	0.244929	0.038463	0.049768	0.051243	0.170371		Arkansas	0.406029	0.350394	0.234912	0.251023	0.254514	0.316543
California	0.410282	0.307311	0.068731	0.095781	0.105067	0.244927		California	0.43115	0.389394	0.264522	0.289085	0.293828	0.359109
Colorado	0.401373	0.275274	0.03507	0.047435	0.053127	0.205832		Colorado	0.427988	0.377689	0.267519	0.284664	0.287642	0.347053
Connecticut	0.400344	0.269205	0.020276	0.028048	0.030224	0.19288		Connecticut	0.423854	0.372473	0.252948	0.271659	0.276015	0.339879
Delaware	0.387098	0.250465	0.022247	0.033367	0.036765	0.176113		Delaware	0.410601	0.356979	0.233267	0.25346	0.256638	0.323802
Florida	0.321279	0.184771	0.018434	0.022691	0.02453	0.11324		Florida	0.344425	0.287094	0.161152	0.1779	0.18183	0.251067
Georgia	0.368999	0.243661	0.037917	0.047175	0.050934	0.170662		Georgia	0.391517	0.341493	0.214195	0.232104	0.23699	0.306438
Hawaii	0.446157	0.34736	0.098488	0.136394	0.150525	0.290252		Hawaii	0.471778	0.431685	0.319302	0.344024	0.347037	0.404914
Idaho	0.393715	0.272972	0.060071	0.077013	0.082797	0.205483		Idaho	0.412723	0.365126	0.246454	0.264527	0.270253	0.333158
Illinois	0.401038	0.282462	0.046599	0.062737	0.068283	0.214904		Illinois	0.423364	0.375934	0.254769	0.275175	0.279609	0.344196
Indiana	0.400015	0.268108	0.040042	0.053082	0.059332	0.196845		Indiana	0.422926	0.371178	0.257585	0.274778	0.278517	0.339011
Iowa	0.386217	0.250331	0.043581	0.056495	0.058089	0.178671		Iowa	0.409218	0.355426	0.243183	0.258977	0.263308	0.322746
Kansas	0.40842	0.278067	0.052951	0.068313	0.073962	0.209403		Kansas	0.430892	0.379228	0.268505	0.286064	0.289292	0.348564
Kentucky	0.406561	0.262848	0.040817	0.052815	0.056806	0.18839		Kentucky	0.428496	0.372906	0.25959	0.275575	0.279398	0.339737
Louisiana	0.361625	0.234512	0.022577	0.029887	0.033343	0.156867		Louisiana	0.380557	0.329306	0.188887	0.210271	0.215443	0.292769
Maine	0.424209	0.279975	0.025935	0.041558	0.043829	0.205873		Maine	0.44642	0.391444	0.286317	0.303388	0.307149	0.362206
Maryland	0.373008	0.254097	0.023159	0.032068	0.036667	0.181624		Maryland	0.397367	0.349624	0.224967	0.245073	0.249761	0.316987
Massachusetts	0.386739	0.255312	0.02	0.027501	0.030626	0.179215		Massachusetts	0.412401	0.360265	0.239396	0.258379	0.262285	0.327458
Michigan	0.413529	0.286573	0.029717	0.043964	0.049669	0.215484		Michigan	0.436146	0.385925	0.267238	0.287233	0.29192	0.354683
Minnesota	0.401639	0.274204	0.038036	0.052483	0.057832	0.204369		Minnesota	0.427671	0.376988	0.262241	0.281086	0.285077	0.345602
Mississippi	0.375721	0.247609	0.03229	0.04226	0.045933	0.172081		Mississippi	0.39401	0.343978	0.211534	0.231237	0.235789	0.308649
Missouri	0.407876	0.272878	0.047495	0.061769	0.067539	0.202189		Missouri	0.432548	0.379008	0.265028	0.282979	0.286617	0.347469
Montana	0.427295	0.290581	0.044798	0.06163	0.068479	0.222569		Montana	0.448295	0.396478	0.290403	0.307983	0.312429	0.367719
Nebraska	0.395462	0.26421	0.044722	0.056326	0.061801	0.195015		Nebraska	0.418863	0.367391	0.255692	0.271145	0.275949	0.335187
Nevada	0.344061	0.224824	0.031567	0.039464	0.04302	0.15332		Nevada	0.370567	0.32067	0.193587	0.211132	0.21584	0.28399
New Hampshire	0.417455	0.28971	0.028848	0.040237	0.047408	0.221131		New Hampshire	0.440395	0.391822	0.282732	0.303378	0.30604	0.362631
New Jersey	0.383576	0.267222	0.01718	0.024978	0.029044	0.192651		New Jersey	0.402537	0.356226	0.226476	0.247751	0.252812	0.322789
New Mexico	0.41425	0.291684	0.032484	0.053657	0.058167	0.221296		New Mexico	0.434452	0.386751	0.261998	0.285656	0.290797	0.355011
New York	0.418832	0.2986	0.021829	0.036216	0.042219	0.228718		New York	0.442501	0.394271	0.270574	0.292863	0.298108	0.363121
North Carolina	0.382324	0.242549	0.034502	0.042265	0.045966	0.166479		North Carolina	0.406581	0.351353	0.237249	0.25243	0.256772	0.316711
North Dakota	0.41158	0.274308	0.066814	0.086881	0.09096	0.206092		North Dakota	0.433811	0.379235	0.272939	0.29145	0.296506	0.348283
Ohio	0.410774	0.277108	0.035592	0.0495	0.054281	0.205999		Ohio	0.434939	0.382	0.268529	0.286314	0.290175	0.350646
Oklahoma	0.396268	0.260062	0.042193	0.052841	0.056685	0.18956		Oklahoma	0.417947	0.364391	0.249872	0.266841	0.270806	0.331662
Oregon	0.424233	0.292827	0.04431	0.059842	0.069334	0.224041		Oregon	0.44848	0.396008	0.289068	0.306276	0.310317	0.367135
Pennsylvania	0.408677	0.274219	0.02659	0.037426	0.041868	0.201004		Pennsylvania	0.430625	0.377852	0.258635	0.278765	0.282991	0.346213
Rhode Island	0.38014	0.248184	0.024357	0.033034	0.036477	0.175571		Rhode Island	0.402712	0.3503	0.230628	0.248894	0.253086	0.316944
South Carolina	0.359478	0.223363	0.024166	0.030256	0.03442	0.147758		South Carolina	0.381692	0.327352	0.200677	0.218753	0.222615	0.291192
South Dakota	0.410098	0.277814	0.052126	0.070837	0.079023	0.211236		South Dakota	0.433445	0.38105	0.27017	0.287445	0.293882	0.350309
Tennessee	0.364487	0.223482	0.032056	0.039344	0.042118	0.146584		Tennessee	0.38876	0.332187	0.211006	0.226626	0.230612	0.295873
Texas	0.378397	0.263849	0.046073	0.057966	0.063526	0.19381		Texas	0.398605	0.352259	0.222051	0.242701	0.247177	0.318237
Utah	0.421612	0.331229	0.087413	0.115649	0.126453	0.268263		Utah	0.440151	0.404181	0.283913	0.306314	0.310529	0.374895
Vermont	0.435497	0.296785	0.034876	0.049804	0.049259	0.227624		Vermont	0.459321	0.406496	0.303924	0.321992	0.325456	0.379134
Virginia	0.389598	0.259165	0.032398	0.043994	0.04866	0.186863		Virginia	0.415314	0.36403	0.24714	0.264571	0.268455	0.331083
Washington	0.401196	0.274365	0.036297	0.047885	0.053285	0.204558		Washington	0.426735	0.375902	0.260947	0.279393	0.282963	0.344527
West Virginia	0.41695	0.262056	0.027466	0.036556	0.040579	0.181305		West Virginia	0.436666	0.378235	0.265137	0.281226	0.286288	0.344723
Wisconsin	0.401684	0.270287	0.038782	0.055275	0.060053	0.202064		Wisconsin	0.425866	0.374183	0.26252	0.280629	0.284387	0.343123
Wyoming	0.431803	0.295908	0.064522	0.083638	0.09477	0.228392		Wyoming	0.45189	0.399593	0.296694	0.312576	0.317235	0.369883

### Sheet: Cases per 100K
Less Workplaces (Total Cases per 100K)								More Workplaces (Total Cases per 100K)
State	Pre-Pandemic Behavior	Baseline	Offsite	40%_POL_SD_2Days	40%_POL_SD_Week	80%_OL_SD		State	Pre-Pandemic Behavior	Baseline	Offsite	40%_POL_SD_2Days	40%_POL_SD_Week	80%_OL_SD
Alabama	36276.5	22238.1	2534.09	3210.09	3506.96	14379		Alabama	38399.2	32813.2	20033.6	21658.5	22227.4	29109
Alaska	43852.1	29263.9	2132.6	3125.67	3198.47	17254.5		Alaska	43732	38258.3	18158.5	21911.8	22905.6	34180.3
Arizona	33434.4	21479.7	1952.01	2671.21	2923.39	14340.7		Arizona	35566.5	30528.4	17505	19328.7	19740	26983.3
Arkansas	38460.3	24492.9	3846.32	4976.76	5124.29	17037.1		Arkansas	40602.9	35039.4	23491.2	25102.3	25451.4	31654.3
California	41028.2	30731.1	6873.06	9578.13	10506.7	24492.7		California	43115	38939.4	26452.2	28908.5	29382.8	35910.9
Colorado	40137.3	27527.4	3507.03	4743.51	5312.72	20583.2		Colorado	42798.8	37768.9	26751.9	28466.4	28764.2	34705.3
Connecticut	40034.4	26920.5	2027.62	2804.79	3022.36	19288		Connecticut	42385.4	37247.3	25294.8	27165.9	27601.5	33987.9
Delaware	38709.8	25046.5	2224.74	3336.67	3676.52	17611.3		Delaware	41060.1	35697.9	23326.7	25346	25663.8	32380.2
Florida	32127.9	18477.1	1843.39	2269.11	2452.99	11324		Florida	34442.5	28709.4	16115.2	17790	18183	25106.7
Georgia	36899.9	24366.1	3791.73	4717.54	5093.42	17066.2		Georgia	39151.7	34149.3	21419.5	23210.4	23699	30643.8
Hawaii	44615.7	34736	9848.84	13639.4	15052.5	29025.2		Hawaii	47177.8	43168.5	31930.2	34402.4	34703.7	40491.4
Idaho	39371.5	27297.2	6007.12	7701.3	8279.68	20548.3		Idaho	41272.3	36512.6	24645.4	26452.7	27025.3	33315.8
Illinois	40103.8	28246.2	4659.92	6273.67	6828.27	21490.4		Illinois	42336.4	37593.4	25476.9	27517.5	27960.9	34419.6
Indiana	40001.5	26810.8	4004.16	5308.16	5933.2	19684.5		Indiana	42292.6	37117.8	25758.5	27477.8	27851.7	33901.1
Iowa	38621.7	25033.1	4358.07	5649.46	5808.95	17867.1		Iowa	40921.8	35542.6	24318.3	25897.7	26330.8	32274.6
Kansas	40842	27806.7	5295.08	6831.26	7396.16	20940.3		Kansas	43089.2	37922.8	26850.5	28606.4	28929.2	34856.4
Kentucky	40656.1	26284.8	4081.65	5281.52	5680.55	18839		Kentucky	42849.6	37290.6	25959	27557.5	27939.8	33973.7
Louisiana	36162.5	23451.2	2257.7	2988.68	3334.35	15686.7		Louisiana	38055.7	32930.6	18888.7	21027.1	21544.3	29276.9
Maine	42420.9	27997.5	2593.45	4155.83	4382.88	20587.3		Maine	44642	39144.4	28631.7	30338.8	30714.9	36220.6
Maryland	37300.8	25409.7	2315.88	3206.78	3666.72	18162.4		Maryland	39736.7	34962.4	22496.7	24507.3	24976.1	31698.7
Massachusetts	38673.9	25531.2	1999.98	2750.13	3062.62	17921.5		Massachusetts	41240.1	36026.5	23939.6	25837.9	26228.5	32745.8
Michigan	41352.9	28657.3	2971.74	4396.36	4966.89	21548.4		Michigan	43614.6	38592.5	26723.8	28723.3	29192	35468.3
Minnesota	40163.9	27420.4	3803.61	5248.28	5783.2	20436.9		Minnesota	42767.1	37698.8	26224.1	28108.6	28507.7	34560.2
Mississippi	37572.1	24760.9	3229.04	4226.03	4593.34	17208.1		Mississippi	39401	34397.8	21153.4	23123.7	23578.9	30864.9
Missouri	40787.6	27287.8	4749.46	6176.87	6753.94	20218.9		Missouri	43254.8	37900.8	26502.8	28297.9	28661.7	34746.9
Montana	42729.5	29058.1	4479.79	6162.99	6847.9	22256.9		Montana	44829.5	39647.8	29040.3	30798.3	31242.9	36771.9
Nebraska	39546.2	26421	4472.23	5632.6	6180.08	19501.5		Nebraska	41886.3	36739.1	25569.2	27114.5	27594.9	33518.7
Nevada	34406.1	22482.4	3156.67	3946.42	4301.98	15332		Nevada	37056.7	32067	19358.7	21113.2	21584	28399
New Hampshire	41745.5	28971	2884.85	4023.67	4740.84	22113.1		New Hampshire	44039.5	39182.2	28273.2	30337.8	30604	36263.1
New Jersey	38357.6	26722.2	1717.96	2497.79	2904.38	19265.1		New Jersey	40253.7	35622.6	22647.6	24775.1	25281.2	32278.9
New Mexico	41425	29168.4	3248.37	5365.72	5816.7	22129.6		New Mexico	43445.2	38675.1	26199.8	28565.6	29079.7	35501.1
New York	41883.2	29860	2182.92	3621.59	4221.93	22871.8		New York	44250.1	39427.1	27057.4	29286.3	29810.8	36312.1
North Carolina	38232.4	24254.9	3450.23	4226.52	4596.62	16647.9		North Carolina	40658.1	35135.3	23724.9	25243	25677.2	31671.1
North Dakota	41158	27430.8	6681.42	8688.06	9096.02	20609.2		North Dakota	43381.1	37923.5	27293.9	29145	29650.6	34828.3
Ohio	41077.4	27710.8	3559.17	4949.99	5428.12	20599.9		Ohio	43493.9	38200	26852.9	28631.4	29017.5	35064.6
Oklahoma	39626.8	26006.2	4219.28	5284.06	5668.45	18956		Oklahoma	41794.7	36439.1	24987.2	26684.1	27080.6	33166.2
Oregon	42423.3	29282.7	4431.01	5984.2	6933.44	22404.1		Oregon	44848	39600.8	28906.8	30627.6	31031.7	36713.5
Pennsylvania	40867.7	27421.9	2658.96	3742.62	4186.83	20100.4		Pennsylvania	43062.5	37785.2	25863.5	27876.5	28299.1	34621.3
Rhode Island	38014	24818.4	2435.75	3303.38	3647.72	17557.1		Rhode Island	40271.2	35030	23062.8	24889.4	25308.6	31694.4
South Carolina	35947.8	22336.3	2416.65	3025.63	3441.96	14775.8		South Carolina	38169.2	32735.2	20067.7	21875.3	22261.5	29119.2
South Dakota	41009.8	27781.4	5212.56	7083.74	7902.34	21123.6		South Dakota	43344.5	38105	27017	28744.5	29388.2	35030.9
Tennessee	36448.7	22348.2	3205.57	3934.44	4211.79	14658.4		Tennessee	38876	33218.7	21100.6	22662.6	23061.2	29587.3
Texas	37839.7	26384.9	4607.32	5796.58	6352.64	19381		Texas	39860.5	35225.9	22205.1	24270.1	24717.7	31823.7
Utah	42161.2	33122.9	8741.31	11564.9	12645.3	26826.3		Utah	44015.1	40418.1	28391.3	30631.4	31052.9	37489.5
Vermont	43549.7	29678.5	3487.57	4980.44	4925.91	22762.4		Vermont	45932.1	40649.6	30392.4	32199.2	32545.6	37913.4
Virginia	38959.8	25916.5	3239.76	4399.35	4865.99	18686.3		Virginia	41531.4	36403	24714	26457.1	26845.5	33108.3
Washington	40119.6	27436.5	3629.66	4788.51	5328.52	20455.8		Washington	42673.5	37590.2	26094.7	27939.3	28296.3	34452.7
West Virginia	41695	26205.6	2746.63	3655.61	4057.91	18130.5		West Virginia	43666.6	37823.5	26513.7	28122.6	28628.8	34472.3
Wisconsin	40168.4	27028.7	3878.17	5527.53	6005.28	20206.4		Wisconsin	42586.6	37418.3	26252	28062.9	28438.7	34312.3
Wyoming	43180.3	29590.8	6452.23	8363.8	9477	22839.2		Wyoming	45189	39959.3	29669.4	31257.6	31723.5	36988.3

### Sheet: Total Cases
Less Workplases (Total Cases)								More Workplases (Total Cases)
State	Pre-Pandemic Behavior	Baseline	Offsite	40%_POL_SD_2Days	40%_POL_SD_Week	80%_OL_SD		State	Pre-Pandemic Behavior	Baseline	Offsite	40%_POL_SD_2Days	40%_POL_SD_Week	80%_OL_SD
Alabama	1609316	986540	112418	142407	155577	637882		Alabama	1703456	1455654	888738	960813	986055	1291337
Alaska	273669	182633	13309	19507	19962	107684		Alaska	272933	238760	113321	136743	142955	213309
Arizona	1717413	1103335	100268	137210	150165	736638		Arizona	1826949	1568132	899160	992854	1013969	1386027
Arkansas	1033104	657919	103317	133684	137645	457632		Arkansas	1090651	941205	631005	674279	683664	850268
California	13926842	10431576	2333040	3251273	3566467	8313996		California	14635199	13217825	8979138	9812837	9973926	12189879
Colorado	1735670	1190358	151656	205126	229736	890091		Colorado	1850723	1633252	1156825	1230973	1243854	1500772
Connecticut	1371678	922361	69471	96099	103552	660857		Connecticut	1452234	1276173	866669	930773	945691	1164508
Delaware	302730	195874	17399	26094	28752	137728		Delaware	321108	279180	182432	198222	200705	253231
Florida	5133682	2952410	294550	362580	391962	1809448		Florida	5503528	4587436	2575029	2842637	2905424	4011776
Georgia	3037898	2005999	312165	388382	419333	1405022		Georgia	3223269	2811436	1763432	1910874	1951091	2522855
Hawaii	543523	423171	119981	166161	183378	353591		Hawaii	574744	525899	388969	419108	422772	493275
Idaho	507174	351628	77380	99205	106655	264695		Idaho	531640	470334	317477	340759	348130	429143
Illinois	4966195	3497898	577061	776892	845578	2661260		Illinois	5242713	4655391	3154890	3407637	3462485	4262335
Indiana	2435435	1632349	243791	323177	361235	1198474		Indiana	2574950	2259885	1568276	1672965	1695688	2064026
Iowa	1121629	726987	126564	164068	168698	518891		Iowa	1188416	1032187	706231	752095	764677	937277
Kansas	1098722	748043	142446	183773	198969	563331		Kansas	1159190	1020167	722312	769563	778241	937684
Kentucky	1649063	1066146	165556	214224	230413	764130		Kentucky	1738028	1512571	1052934	1117769	1133281	1378010
Louisiana	1618778	1049771	101064	133785	149260	702201		Louisiana	1703522	1474108	845550	941267	964410	1310559
Maine	534504	352782	32678	52364	55225	259404		Maine	562498	493227	360758	382277	387020	456385
Maryland	1968925	1341264	122243	169270	193547	958699		Maryland	2097500	1845499	1187490	1293611	1318364	1673201
Massachusetts	2460619	1624398	127246	174977	194857	1140249		Massachusetts	2623905	2292144	1523143	1643935	1668802	2083428
Michigan	4082703	2829253	293396	434045	490374	2127440		Michigan	4305983	3810171	2638407	2835825	2882095	3501730
Minnesota	1977835	1350273	187301	258445	284786	1006390		Minnesota	2106005	1856419	1291360	1384174	1403820	1701862
Mississippi	1070147	705261	91972	120369	130831	490134		Mississippi	1122246	979733	602498	658611	671581	879095
Missouri	2285047	1528734	266077	346049	378375	1132716		Missouri	2423248	2123313	1484765	1585319	1605713	1946616
Montana	385427	262108	40409	55593	61771	200764		Montana	404376	357636	261950	277809	281818	331691
Nebraska	674694	450771	76301	96097	105440	332713		Nebraska	714646	626811	436217	462594	470800	571859
Nevada	683385	446559	62699	78384	85449	304522		Nevada	736032	636924	384503	419354	428708	564074
New Hampshire	516837	358682	35716	49816	58696	273774		New Hampshire	545254	485113	350041	375608	378902	448963
New Jersey	3224725	2246547	144429	209987	244173	1619628		New Jersey	3384172	2994830	1903986	2082852	2125401	2713704
New Mexico	744901	524501	58412	96485	104595	397940		New Mexico	781249	695441	471115	513668	522915	638386
New York	7962904	5677040	415020	688544	802681	4348405		New York	8412949	7496000	5144158	5567972	5667705	6903731
North Carolina	3079366	1953581	277896	340419	370230	1340894		North Carolina	3274757	2829925	1910920	2033155	2068125	2550914
North Dakota	266702	177752	43297	56298	58944	133553		North Dakota	281112	245751	176868	188864	192140	225691
Ohio	4648581	3135924	402777	560173	614282	2331215		Ohio	4922088	4322945	3038853	3240136	3283810	3968107
Oklahoma	1371165	899865	145998	182839	196138	655914		Oklahoma	1446176	1260876	864599	923309	937038	1147606
Oregon	1450150	1000959	151464	204553	237003	765839		Oregon	1533008	1353681	988092	1046896	1060737	1254956
Pennsylvania	5000854	3355519	325370	457973	512329	2459619		Pennsylvania	5269416	4623682	3164846	3411143	3462849	4236498
Rhode Island	393849	257131	25236	34225	37792	181899		Rhode Island	417250	362930	238950	257870	262212	328364
South Carolina	1450240	901117	97492	122061	138856	596094		South Carolina	1539819	1320613	809572	882504	898075	1174727
South Dakota	303483	205591	38574	52421	58478	156322		South Dakota	320773	281989	199936	212720	217481	259235
Tennessee	2068196	1268092	181892	223248	238987	831744		Tennessee	2205906	1884900	1197293	1285938	1308557	1678847
Texas	7862730	5482513	957344	1204463	1320013	4027166		Texas	8282548	7319595	4613983	5043057	5136060	6612594
Utah	937908	736847	194455	257269	281304	596768		Utah	979134	899118	631576	681418	690790	833964
Vermont	264783	180457	21205	30282	29950	138399		Vermont	279274	247153	184792	195780	197894	230523
Virginia	2762429	1837564	229716	311935	345023	1324929		Virginia	2944786	2581115	1752326	1875928	1903458	2347506
Washington	2355212	1610632	213076	281110	312810	1200861		Washington	2505134	2206713	1531899	1640173	1661116	2022520
West Virginia	750501	471714	49439	65802	73044	326350		West Virginia	785985	680827	477247	506209	515328	620516
Wisconsin	2161184	1454226	208657	297400	323106	1087180		Wisconsin	2291297	2013203	1412443	1509880	1530104	1846101
Wyoming	208135	142634	31102	40315	45682	110095		Wyoming	217826	192618	143017	150670	152909	178292

### Sheet: State Pop
State	Population
Alabama	4436248
Alaska	624073
Arizona	5136667
Arkansas	2686154
California	33944573
Colorado	4324332
Connecticut	3426248
Delaware	782050
Florida	15978877
Georgia	8232799
Hawaii	1218233
Idaho	1288174
Illinois	12383348
Indiana	6088364
Iowa	2904141
Kansas	2690179
Kentucky	4056124
Louisiana	4476396
Maine	1260003
Maryland	5278510
Massachusetts	6362482
Michigan	9872834
Minnesota	4924407
Mississippi	2848249
Missouri	5602302
Montana	902016
Nebraska	1706091
Nevada	1986230
New Hampshire	1238066
New Jersey	8406994
New Mexico	1798192
New York	19012166
North Carolina	8054343
North Dakota	647996
Ohio	11316637
Oklahoma	3460195
Oregon	3418290
Pennsylvania	12236676
Rhode Island	1036064
South Carolina	4034296
South Dakota	740026
Tennessee	5674269
Texas	20779059
Utah	2224574
Vermont	608002
Virginia	7090469
Washington	5870477
West Virginia	1799978
Wisconsin	5380306
Wyoming	482014
